# Challenges Hindering the Translation of Plant Anticonvulsants from Bench to Bedside: A Scoping Review

**DOI:** 10.1101/2024.11.13.24317300

**Authors:** Joana Opoku, Patrick Amoateng, Kennedy Kwami Edem Kukuia, Samuel Ankamah, Emelia Oppong Bekoe, Samuel Adjei, Dorcas Osei-Safo, Samuel Binamin Kombian

## Abstract

**Aim:** To identify the challenges that hinder the successful translation of anticonvulsants from plant origins, from preclinical research to clinical application.

**Design:** This review was conducted using the Joanna Briggs Institute (JBI) guidance for a scoping review.

**Data Sources:** The following bibliographic databases were searched between November 11th and 20th, 2023: PubMed, Scopus, Google Scholar and ClinicalTrials.gov. The search in Google Scholar was done via a third-party application called Harzing’s Publish or Perish, where the search results limit was set at 1000 relevant articles. After full-text review, the reference lists of the included articles were examined to identify additional sources.

**Review Methods:** The Population, Intervention, Comparison, Outcome, Time, Setting (PICOTS) framework was employed in developing the eligibility criteria. The articles were uploaded to Rayyan.ai for title and abstract screening, as well as full-text article review. Data was extracted and synthesised from included studies using a table.

**Results:** Thirty-seven articles met the eligibility criteria. From these articles, six distinct categories of challenges were identified: (1) methodologic issues; (2) insufficient evidence to support the use of herbal drugs in clinical settings; (3) financial disincentives; (4) challenges in obtaining natural products or its active principles; (5) poor pharmacokinetics; clinical trials and regulatory challenges.

**Conclusion:** Understanding and effectively addressing these challenges will ensure that more plant-based anticonvulsants are successfully translated into clinical practice, thereby enhancing the treatment of epilepsy. This review also made recommendations to tackle some of these challenges that plant anticonvulsants face in the drug development process.
