## Appendix B for "Challenges Hindering the Translation of Plant Anticonvulsants from Bench to Bedside: A Scoping Review"

### Sheet: Sheet1
AUTHORS	TITLE OF PUBLICATION	YEAR OF PUBLICATION	PRIMARY AFFILIATION OF PRIMARY AUTHOR	NAME OF PUBLICATION/JOURNAL (N/A if THESIS)	COUNTRY STUDY WAS CONDUCTED IN	ARTICLE EXTRACT	OPEN CODING	ASSIGNED CATEGORY/CATEGORIES
Galanopoulou AS, Buckmaster PS, Staley KJ, Moshé SL, Perucca E, Engel J Jr, Löscher W, Noebels JL, Pitkänen A, Stables J, White HS, O'Brien TJ, Simonato M.	Identification of new epilepsy treatments: issues in preclinical methodology.	2012	Albert Einstein College of Medicine, Bronx, NY, USA.	Epilepsia - Volume 53, Issue 3	USA	A major concern highlighted in other neurologic and non-neurologic disease areas is the poor reproducibility of pre-clinical data for compounds progressing from academic laboratories to industrial development programs and, ulti-mately, to clinical trials. Given the high cost of clinical drug development, factors such as low reproducibility and translatability, or heterogeneity in study design tha…	low reproducibility and translatability, or heterogeneity due to methodologic issues.	Methodologic issues
Zafar, R, Schlag, A, Phillips, L, Nutt, DJ.	Medical cannabis for severe treatment resistant epilepsy in children: a case-series of 10 patients	2021	Centre for Psychedelic research and Neuropsychopharmacology, Department of Brain Sciences, Imperial College London, London, UK	BMJ Paediatrics Open - Volume 0, Issue 0, pp	UK	One of the most argued by clinicians who might be prescribers is the lack of evidence for efficacy of medical cannabis. By this they usually mean that there are no randomised controlled trials (RCTs) that prove efficacy and without these they are not prepared to prescribe. To a lesser extent this has also limited National Institute for Clinical and Healthcare Excellence (NICE) support. It is gene…	Lack of evidence of efficacy to support its use in the clinical setting.	Insufficient evidence to support use of herbal drugs in clinical settings,
Nutt, David.	Why medical cannabis is still out of patients’ reach—an essay by David Nutt	2019	Imperial College London, London W12 0NN, UK	BMJ 2019	UK	There are several likely reasons for this. One is ignorance of the value of cannabis medicines, because few doctors have any training or experience in this area and are fearful of prescribing them off licence. Another reason for resistance could be that parents and patients lead this initiative rather than the medical profession. Some doctors fear that medical cannabis will lead to severe adverse…	Inexperienced prescribers in the area of plant medicine, Low robustness of the data, Fear of adverse effects, fear of addiction, Challenge in obtaining plant supplies,	Insufficient evidence to support use of herbal drugs in clinical settings, Challenges in obtaining natural products and its active principles.
Ntie-Kang, F, Lifongo, LL, Simoben, CV, Babiaka, SB,	The uniqueness and therapeutic value of natural products from West African medicinal plants, part II: terpenoids, geographical distribution and drug discovery	2014	Chemistry Department of the University of Buea, Cameroon	RSC … - Volume 0, Issue 0,	Cameroon	Some major limiting factors along the way of drug discovery programs from plant sources include the often small quantities of isolated phytochemicals for screening purposes, the labour intensive and time consuming protocol of extraction and bioassay-guided fractionation of plant materials, compounded by the fact that forests, especially in Africa, are slowly disappearing and hence plant species a…	Challenge in obtaining plant supplies, Challenges with extraction and fractionation, Challenge in obtaining plant supplies, Poor pharmacokinetic properties.	Challenges in obtaining natural products and its active principles, Poor Pharmacokinetics (leading to toxicity)
Mishra, A, Mishra, PS, Bandopadhyay, R, Khurana, N,	Neuroprotective potential of chrysin: Mechanistic insights and therapeutic potential for neurological disorders	2021	Department of Pharmacology and Toxicology, National Institute of Pharmaceutical Education and Research (NIPER)—Guwahati, Changsari, Kamrup 781101, Assam, India	mdpi, Molecules - Volume 0, Issue 0,		Preclinical evidence supports the neuroprotective role of chrysin; however, clinical studies are limited due to the poor bioavailability of the compound. The low bioavailability (less than 1%) is mainly attributed to its poor aqueous solubility, as well as its extensive pre-systemic and first pass metabolism. The major portion of administered chrysin remains unabsorbed and is excreted in feces, p…	Poor pharmacokinetic properties.	Poor Pharmacokinetics (leading to poor bioavailability)
Elisabetsky, E	Ethnopharmacology and the Development of Psychoactive Drug: A Critical Overview	2022	Universidade Federal do Rio Grande do Sul	Springer Nature Switzerland AG 2021, NeuroPsychopharmacotherapy	Brazil	The failure to incorporate detailed traditional use (e.g., posology, observed effects, and side effects) in the research design, the choice of workflow (e.g.,in vitro before in vivo), and the limited use of experimental models with good translational value often leads to a somewhat misapplied investment in time and resources in the study of plant species used for medical purposes. If acceptable f…	Problems with research design, methodology and reporting, Low robustness of the data, Lack of accumalated data to make a compelling case for drug development.	Methodologic issues, Insufficient evidence to support use of herbal drugs in clinical settings
Crippa, JA, Guimarães, FS, Campos, AC	Translational investigation of the therapeutic potential of cannabidiol (CBD): toward a new age	2018	University of São Paulo, São Paulo, Brazil	Frontiers in Immunology	Brazil	However, new questions appeared regarding the properties of CBD and its synthetic analogs that are currently under investigation, such as the safety and precise dose ranges for each disorder. Therefore, more controlled clinical trials with different and larger neuropsychiatric populations should bring important answers in the near future and support the translation of research findings to clinica…	Lack of powered studies	Insufficient evidence to support use of herbal drugs in clinical settings,
Wong, AHC, Smith, M, Boon, HS.	Herbal remedies in psychiatric practice	1998	University of Toronto	Archives of general psychiatry	Canada	With the exception of St John’s wort for depression and ginkgo for dementia, there is insufficient evidence to recommend the use of herbal medicines in the treatment of psychiatric illness. None of these herbal remedies is clearly superior to current conventional treatments. Because these products are widely available and often used by the general public, more clinical research is needed to estab…	Insufficient evidence, Failure to prove superiority to conventional treatments.	Insufficient evidence to support use of herbal drugs in clinical settings,
Silva, GD, Guerra, FB Del, Lelis, M de Oliveira,	Cannabidiol in the treatment of epilepsy: a focused review of evidence and gaps	2020	Universidade de São Paulo, São Paulo, Brazil	Frontiers in Neurology	Brazil	The most striking gaps in knowledge are the efficacy and optimal dose of CBD for adults with focal epilepsies, the long-term safety of CBD use, and strategies to improve access to CBD for people living with epilepsy	Lack of evidence of efficacy, Lack of accumalated data to make a compelling case for drug development, Inability to access drug	Insufficient evidence to support use of herbal drugs in clinical settings, Challenges in obtaining natural products and its active principles.
Gillis, CN	Medicinal plants rediscovered	1998	Yale University, School of Medicine	Seminars in Anesthesia, PerioperativeMedicine and Pain, Vol 17, No 4 (December), 1998	USA	In addition, unlike synthetic molecules, whole plants could not be patented, thus denying the pharmaceutical industry a major financial incentive for development. At the same time, it is difficult to apply principles of pharmacology to evaluate the efficacy of medicinal plants. These are complex mixtures of components and their "active" principles are often unknown, making extrapolation of in vit…	Inability to patent whole plants is a major financial disincentive for development, Challenges in extrapolating data to humans	Financial disincentives, Methodologic issues
Harte-Hargrove LC, French JA, Pitkänen A, Galanopoulou AS, Whittemore V, Scharfman HE	Common data elements for preclinical epilepsy research: Standards for data collection and reporting. A TASK3 report of the AES/ILAE Translational Task Force of the ILAE.	2017	International League Against Epilepsy, West Hartford, Connecticut, U.S.A.	Epilepsia. 2017 November	USA	Recently there has been a focus on the failure of preclinical discoveries to translate reliably, or even to be reproduced in different laboratories. One potential cause is a lack of standardization in preclinical data collection. The resulting difficulties in comparing data across studies have led to a high cost and missed opportunity which in turn impedes clinical trials and advances in medical …	Lack of standardization in experiemental design and data collection	Methodologic issues
Schwabe, Stefan K.	Challenges in the clinical development of new antiepileptic drugs	2002	Robert Wood Johnson Pharmaceutical Research Institute, Raritan, New Jersey	Therapeutic Drug Monitoring - Volume 24, Issue 1	USA	Moreover, the unpredictable nature of epilepsy often means lengthy clinical trials. Clinical development for antiepileptic drugs is inevitably more complex and time-consuming than for many other drugs. As a result the interval between product approval and loss of patent is often shorter. Creative methods of accelerating the development process without compromising the quality of research are need…	Unpredictable nature of epilepsy	Financial disincentives
Pitkänen A, Nehlig A, Brooks-Kayal AR, Dudek FE, Friedman D, Galanopoulou AS, Jensen FE, Kaminski RM, Kapur J, Klitgaard H, Löscher W, Mody I, Schmidt D.	Issues related to development of antiepileptogenic therapies.	2013	Dept. of Neurobiology, A. I. Virtanen Institute for Molecular Sciences, University of Eastern Finland and the Department of Neurology, Kuopio University Hospital, Kuopio, Finland	Epilepsia. 2013 August	Finland	... improve the quality of pre-clinical and clinical research through rigorous study design and transparent reporting. The explanations range from lack of blinding and randomization to poor control of experimental conditions (e.g., animal body temperature) to species differences to pharmacokinetic/pharmacodynamic (PK/PD) properties to differences between the experimental and clinical trial design…	Problems with ressearch design, methodology and reporting, low reproducibility and translatability, or heterogeneity	Methodologic issues
Galanopoulou AS, Kokaia M, Loeb JA, Nehlig A, Pitkänen A, Rogawski MA, Staley KJ, Whittemore VH, Dudek FE.	Epilepsy therapy development: technical and methodologic issues in studies with animal models.	2013	Albert Einstein College of Medicine, Bronx, New York	Epilepsia - Volume 54	USA	From 30,000 compounds screened by the Anticonvulsant Screening Program (ASP) of the National Institute of Neurological Disorders and Stroke, only 9 have acquired an indication for seizures (2012). The cost of bringing a new drug to the market by a pharmaceutical company is significantly multiplied by the failure rates in drug development (Herper 2012). This reality, along with the increasing conc…	low reproducibility and translatability, or heterogeneity, reliability of data.	Financial disincentives, Methodologic issues.
Oregon Health and Science University.	A Phase II Randomized, Placebo Controlled, Double-blind, Cross-over Clinical Trial to Test the Safety and Potential Anticonvulsant Efficacy of a Botanical Extract From Passiflora Incarnata, in Patients With Partial Onset Epilepsy.	2019	Oregon Health and Science University.	Clinicaltrials.gov	USA	Was terminated due to lack of enrollment.	Lack of enrollment	Cliical trial and regulatory challenges
Durón, R.M., Holden, K.R.	Use of complementary and alternative medicine for treatment of epilepsy	2013	Medical University of South Carolina (MUSC), Charleston, SC, United States	Alternative Medicine: Practices, Health Benefits and Controversies	USA	Difficulties with plant studies arise because concentrations of active principles can vary according to growing conditions.	Difficulties with plant studies arise because concentrations of active principles can vary according to growing conditions.	Challenges in obtaining natural products and its active principles
Chapman KE, Raol YH, Brooks-Kayal A.	Neonatal seizures: controversies and challenges in translating new therapies from the lab to the isolette.	2012	University of Colorado School Of Medicine,	The European journal of neuroscience - Volume 35, Issue 12,	USA	Current models of neonatal seizures are overly simplistic and largely unrepresentative of the typical etiologies of seizures in human neonates. Further, many of the most concerning potential outcomes from neonatal seizures, such as neurobehavioral and neurocognitive abnormalities of language and executive function, are poorly assessed in most rodent models. In order to improve translational resea…	Problems with research models	Methodologic issues
Huntsman, RJ, Tang-Wai, R, .	Cannabis for pediatric epilepsy	2020	University of Saskatchewan	Journal of Clinical Neurophysiology · January 2020	Canada	Overall, cannabis herbal extracts appear to provide greater efficacy in decreasing seizure frequency, but the studies assessing cannabis herbal extract are either retrospective or small-scale observational studies. The two large randomized controlled studies assessing the efficacy of pharmaceutical-grade CBD in children with Dravet and Lennox-Gastaut syndromes showed similar efficacy to other ant…	Lack of powered study, Lack of accumalated data to make a compelling case for drug development.	Insufficient evidence to support use of herbal drugs in clinical settings,
Pisanti, S, Malfitano, AM, Ciaglia, E, Lamberti, A,	Cannabidiol: State of the art and new challenges for therapeutic applications	2017	University of Salerno, Italy	Pharmacology & Therapeutics 2017	Italy	Despite these encouraging preclinicaldata and the presence of more anecdotal reports on the efficacy of cannabis in the treatment of different pathologies, a recent Cochrane re-view conducted by Gloss et al. concluded that no reliable conclusion can be drawn regarding the efficacy of Cannabis sativa and in particularof CBD, because of lack of adequate data collected through randomized controlled …	No RCTs.	Insufficient evidence to support use of herbal drugs in clinical settings,
Gloss, David, Vickrey, Barbara.	Cannabinoids for epilepsy	2014	University of California, Los Angeles, California, USA	Cochrane Database of Systematic Reviews -	USA	Details of randomisation were not included in any study report. There was no investigation of whether the control and treatment participant groups were the same or different. All the reports were low quality. No reliable conclusions can be drawn at present regarding the efficacy of cannabinoids as a treatment for epilepsy. The dose of 200 to 300 mg daily of cannabidiol was safely administered to …	Problems with research design, methodology and reporting, Low quality of reports, Lack of evidence of efficacy and safety	Methodologic issues, Insufficient evidence to support use of herbal drugs in clinical settings
Schachter, SC	Translating Nature to Nurture: Back to the Future for “New” Epilepsy Therapies	2015	Harvard Medical School, Boston, MA	Epilepsy currents	USA	The clinical study of botanicals in PWE for seizure control is far less developed than the basic science, and the evidence is generally anecdotal and of poor quality.	Lack of powered studies	Insufficient evidence to support use of herbal drugs in clinical settings,
Li, Qifu, Chen, Xiaoyan, He, Li, Zhou, Dong.	Traditional Chinese medicine for epilepsy	2009	West China Hospital, Sichuan University, Chengdu, China	Cochrane Database of Systematic Reviews	China	The current evidence is insufficient to support traditional Chinese medicine (TCM) as a treatment for epilepsy. Much larger, high quality randomised clinical trials are needed to evaluate the effectiveness and safety of traditional Chinese medicinal herbs for treating epilepsy. The included studies were of poor methodological quality interms of randomisation, allocation concealment and blinding. …	Lack of accumalated data to make a compelling case for drug development, Problems with research design, methodology and reporting, low reproducibility and translatability, or heterogeneity, Lack of standardization in experiemental design and data collection, Low robustness of data	Insufficient evidence to support use of herbal drugs in clinical settings, methodological issues
Ekstein, Dana.	Issues and promise in clinical studies of botanicals with anticonvulsant potential	2015	Hadassah-Hebrew University Medical Center, Ein Kerem, Jerusalem, Israel	Epilepsy & Behavior: E&B - Volume 52	Israel	However, despite abundant preclinical data on the anticonvulsant properties of many herbal remedies, there are very few human studies assessing safety and efficacy of these products in epilepsy. Additionally, the methodology of most of these studies only marginally meets the requirements of evidence-based medicine.	Few human studies to support safety and efficacy, Problems with research design, methodology and reporting	Methodologic issues, Insufficient evidence to support use of herbal drugs in clinical settings
Lazarini-Lopes, W, Silva, RA Do Val-da, ...	The anticonvulsant effects of cannabidiol in experimental models of epileptic seizures: From behavior and mechanisms to clinical insights	2020	Ribeirão Preto School of Medicine, University of São Paulo, Brazil	Neuroscience and Biobehavioral Reviews, 2020	Brazil	Some studies presented behavioral analysis restricted only to thepresence or absence of seizures, with no additional information, reinforcing the divergence of methodological improvements in electro-physiological and molecular mechanisms in comparison with behavioral analysis. Therefore, neuroethological approaches are essential tools that could provide crucial and reliable information about CBD …	Problems with research design, methodology and reporting	Methodologic issues
Sulak, D, Saneto, R, Goldstein, B.	The current status of artisanal cannabis for the treatment of epilepsy in the United States	2017	Integr8 Health	Epilepsy and behavior 2017	USA	The observational data presented in this paper have several limitations, including the lack of a control group, reliance upon parental report for seizure frequency and other characteristics, a heterogeneous patient population, changes in concurrent treatments, and the variables inherent in artisanal botanical medicines. Without a placebo group we are unable to determine the effect from bias, whic…	Problems with research design, methodology and reporting	Methodologic issues
Zhu, Hui-Ling, Wan, Jian-Bo, Wang, Yi-Tao, Li, Bao-Cai, Xiang, Cheng, He, Jing, Li, Peng.	Medicinal compounds with antiepileptic/anticonvulsant activities	2014	University of Macau	Epilepsia - Volume 55, Issue 1	China	At present, although many kinds of herbs have been used to treat epilepsy and many researchers have already focused their attention on them, most of these studies placed emphasis on the plant crude extracts or their isolated fractions. The quality and quantity of active ingredients, as well as the mechanisms with respect to the antiepileptic activities were often unknown, which hindered the disco…	Challenge in obtaining plant supplies, Lack of adequate data about extracts, Problems with research design, methodology and reporting	Methodologic issues.
Butterweck, V, Nahrstedt, A	What is the best strategy for preclinical testing of botanicals? A critical perspective	2012	University of Florida, Gainesville, FL, USA	Planta Medica	USA	The present article highlighted some of the major problems in ethnopharmacological/ethnopharmaceutical research. As pointed out, these limitations often have their roots in poor methodological setups and uncritical assessment of the data. This rather un-scientific behavior is unfortunately facilitated by the lack of clear standards of how to perform meaningful pharmacological experiments using pl…	Problems with research design, methodology and reporting	Methodologic issues
Gertsch, Jürg	How scientific is the science in ethnopharmacology? Historical perspectives and epistemological problems	2009	Department of Chemistry and Applied Biosciences, ETH Zürich	Journal of Ethnopharmacology	Switzerland	Only because a dataset is reproducible does not imply that it is meaningful. Currently, there are thousands of claims of pharmacological effects of medicinal plants and natural products. It is argued that claims to knowledge in ethnopharmacology, as in the exact sciences, should be rationally criticized if they have empirical content as it is the case with biochemical and pharmacological analyses…	Problems with research design, methodology and reporting	Methodologic issues
Jayaraman, M., Dutta, P., Krishnan, S., Arora, K., Sivakumar, D., Raghavendran, H.R.B	Emerging Promise of Phytochemicals in Ameliorating Neurological Disorders	2023	SRM Institute of Science and Technology	CNS and Neurological Disorders - Drug Targets - Volume 22	India	Even though there has been compelling evidence of the therapeutic role of phytochemicals, further research is still required to evaluate the safety and efficacy of these medicines. Using previously published papers as the foundation for additional research, such as preclinical studies and clinical trials, phytochemicals can become a safer alternative to synthetic drugs for treating a spectrum of …	Lack of evidence of efficacy	Insufficient evidence to support use of herbal drugs in clinical settings,
Sun M, McDonald SJ, Brady RD, Collins-Praino L, Yamakawa GR, Monif M, O'Brien TJ, Cloud GC, Sobey CG, Mychasiuk R, Loane DJ, Shultz SR.	The need to incorporate aged animals into the preclinical modeling of neurological conditions.	2020	Monash University, Melbourne	Neuroscience and biobehavioral reviews - Volume 109	Australia	Considering that aging involves biological changes that are relevant to the pathobiology of neurological diseases, the lack of aged subjects in preclinical research could contribute to translational failures	Problems with research design, methodology and reporting	Methodologic issues
Sucher NJ, Carles MC.	A pharmacological basis of herbal medicines for epilepsy.	2015	Roxbury Community College, MA, USA	Epilepsy & behavior : E&B - Volume 52	USA	Considering the volume of data in the literature on botanicals for epilepsy, one cannot help but feel that it is to the detriment of patients and progress if drug development efforts ignore the potential of plant-derived compounds and complex extracts for the treatment and prevention of epilepsy. It is clear, however, that the need to protect the huge investment required for drug development by p…	Unprofitbility, Burden to prove better efficacy compared to conventional drugs.	Financial disincentives
Löscher, Wolfgang, Klitgaard, Henrik, Twyman, Roy, Schmidt, Dieter.	New avenues for anti-epileptic drug discovery and development	2013	University of Veterinary Medicine Hannover	Nature reviews. Drug discovery - Volume 12	Germany	Prior incentives for investment in AED development are now negatively balanced by the drug development challenges facing industry overall. Payer reimbursement requires that future AEDs bring additional value or differentiation (principally an improvement in efficacy) to an already crowded, highly generic AED field. No AED to date has convincingly been demonstrated to be superior in efficacy to an…	Burden to prove better efficacy compared to conventional drugs	Financial disincentives, Cliical trial and regulatory challenges
Simonato M, Brooks-Kayal AR, Engel J Jr, Galanopoulou AS, Jensen FE, Moshé SL, O'Brien TJ, Pitkanen A, Wilcox KS, French JA.	The challenge and promise of anti-epileptic therapy development in animal models.	2014	University of Ferrara, and National Institute of Neuroscience, Ferrara, Italy	The Lancet. Neurology - Volume 13, Issue 9	Italy	Epilepsy therapeutics is perceived by many in industry as a saturated market. Many pharmaceutical companies no longer develop or license antiseizure drugs or other therapies because it is difficult to justify the huge financial investment needed to obtain approval for patient use of drugs that have the same efficacy as established treatments. Enthusiasm for innovation might be restored if some of…	Unprofitability, Burden to prove better efficacy compared to conventional drugs, Problems with research design, methodology and reporting	Financial disincentives, Methodologic issues
Perucca, Emilio, French, Jacqueline, Bialer, Meir.	Development of new antiepileptic drugs: challenges, incentives, and recent advances	2007	Department of Internal Medicine and Therapeutics, University of Pavia, Italy	The Lancet. Neurology - Volume 6, Issue 9	Italy	Perceived hurdles to investment in new epilepsy treatments include the rapidly increasing costs of drug development, a market crowded with already licensed compounds, and disillusion about…	Unprofitability	Financial disincentives
Jerzy P. Szaflarski, E. Martina Bebin	Cannabis, cannabidiol, and epilepsy — From receptors to clinical response	2014	University of Alabama at Birmingham	Epilepsy and Behaviour	USA	To summarize, the evidence is weak at best. There is a lack of well-designed, controlled, longitudinal and double-blind studies. Currently, such studies are being developed, proposed, or conducted. If cannabis as a treatment for epilepsy fulfills its promise, will we, in the future, prescribe “it” for epilepsy treatment? Only well-designed studies can answer this question. Ames and Cridland repor…	Problems with research design, methodology and reporting, Challenge in obtaining plant supplies, Lack of powered studies	Insufficient evidence to support use of herbal drugs in clinical settings, Challenges in obtaining natural products and its active principles
David Nutt,1 Steve Bazire,2 Lawrence D Phillips,3 Anne Katrin Schlag	So near yet so far: why won’t the UK prescribe medical cannabis?	2020	Imperial College London, London W12 0NN, UK	BMJ Open	UK	Statements such as ‘insufficient evidence of efficacy’ or ‘it is too dangerous’ are common and used even in the face of strong personal evidence from patients that CBPMs work and, in many cases, can be life-changing and well tolerated.	Insuffient evidence to support prescribing	Insufficient evidence to support use of herbal drugs in clinical settings,
Michele Simonatoa, Jacqueline A. Frenchb, Aristea S. Galanopoulouc, and Terence J. O’Brien	Issues for new antiepilepsy drug development	2013	University of Ferrara, Ferrara, Italy, and National Institute of Neuroscience, Italy	Current Opinion in Neurology - Volume 26, Issue 2	Italy	There is increasing concern from industry and other funders of drug development that results of pre-clinical drug testing studies are often not replicable on independent testing, including in-house testing by industry. Furthermore there is concern that the results of preclinical studies often fail to translate into positive results in clinical trials. The failure of clinical trials is very expens…	methodological issues such as inadequately powered studies, publication and other biases, and lack of study design	Methodologic issues
